# Outcomes of Ivermectin in the treatment of COVID-19: a systematic review and meta-analysis

**DOI:** 10.1101/2021.01.26.21250420

**Authors:** Alex Castañeda-Sabogal, Diego Chambergo-Michilot, Carlos J. Toro-Huamanchumo, Christian Silva-Rengifo, José Gonzales-Zamora, Joshuan J. Barboza

## Abstract

**Background:** To assess the outcomes of ivermectin in ambulatory and hospitalized patients with COVID-19.

**Methods:** Five databases and websites for preprints were searched until January 2021 for randomized controlled trials (RCTs) and retrospective cohorts assessing ivermectin versus control in ambulatory and hospitalized participants. The primary outcome was overall mortality. Secondary outcome was recovered patients. For meta-analysis, random-effects and inverse variance meta-analyses with logarithmic transformation were performed. ROBINS-I for cohort studies, and the Cochrane Risk of Bias 2.0 tool for trials were used. The strength of evidence was assessed using GRADE.

**Results:** After the selection, twelve studies (five retrospective cohort studies, six randomized clinical trials and one case series), were included. In total, 7412 participants were reported, the mean age was 47.5 (SD 9.5) years, and 4283 (58%) were male. Ivermectin was not associated with reduced mortality (logRR: 0.89, 95% CI 0.09 to 1.70, p = 0.04, I^2^= 84.7%), or reduced patient recovery (logRR 5.52, 95% CI -24.36 to 35.4, p = 0.51, I^2^ = 92.6%). All studies had a high risk of bias, and showed a very low certainty of the evidence.

**Conclusions:** There insufficient certainty and quality of evidence to recommend the use of ivermectin to prevent or treat ambulatory or hospitalized patients with COVID-19.
