## Supplementary file for "Outcomes of Ivermectin in the treatment of COVID-19: a systematic review and meta-analysis"

### Sheet: Search
	Engine	Strategy	Result
	PUBMED	#1=(Ivermectin OR Stromectol OR Mectizan OR "MK-933" OR "MK 933" OR MK933 OR Eqvalan OR Ivomec) #2=("COVID-19" OR "2019 novel coronavirus disease" OR "COVID19" OR "COVID-19 pandemic" OR "SARS-CoV-2 infection" OR "COVID-19 virus disease" OR "2019 novel coronavirus infection" OR "2019-nCoV infection" OR "coronavirus disease 2019" OR "coronavirus disease-19" OR "2019-nCoV disease" OR "COVID-19 virus…	72
	WEB OF SCIENCE	#1= TS=(Ivermectin OR Stromectol OR Mectizan OR "MK-933" OR "MK 933" OR MK933 OR Eqvalan OR Ivomec) #2= TS=("COVID-19" OR "2019 novel coronavirus disease" OR "COVID19" OR "COVID-19 pandemic" OR "SARS-CoV-2 infection" OR "COVID-19 virus disease" OR "2019 novel coronavirus infection" OR "2019-nCoV infection" OR "coronavirus disease 2019" OR "coronavirus disease-19" OR "2019-nCoV disease" OR "COVID-…	53
	SCOPUS	#1= TITLE-ABS-KEY(Ivermectin OR Stromectol OR Mectizan OR "MK-933" OR "MK 933" OR MK933 OR Eqvalan OR Ivomec) #2=TITLE-ABS-KEY("COVID-19" OR "2019 novel coronavirus disease" OR "COVID19" OR "COVID-19 pandemic" OR "SARS-CoV-2 infection" OR "COVID-19 virus disease" OR "2019 novel coronavirus infection" OR "2019-nCoV infection" OR "coronavirus disease 2019" OR "coronavirus disease-19" OR "2019-nCoV …	148
	MEDLINE	#1= Ivermectin.mp. or Ivermectin/ #2= Coronavirus Infections/ or COVID-19.mp. #3= SARS-CoV-2 infection.mp. #4= 2019-nCoV infection.mp. #5= 2019 novel coronavirus disease.mp. #6= #2 OR #3 OR #4 OR #5 #7= #1 AND #6	78
	EMBASE	"#1= Ivermectin.mp. or Ivermectin/ #2= Coronavirus Infections/ or COVID-19.mp. #3= SARS-CoV-2 infection.mp. #4= 2019-nCoV infection.mp. #5= 2019 novel coronavirus disease.mp. #6= #2 OR #3 OR #4 OR #5 #7= #1 AND #6"	169
